# Development and Multi-Site External Validation of a Generalizable Risk Prediction Model for Bipolar Disorder

**DOI:** 10.1101/2023.02.21.23286251

**Authors:** Colin G. Walsh, Michael A. Ripperger, Yirui Hu, Yi-han Sheu, Drew Wilimitis, Amanda B. Zheutlin, Daniel Rocha, Karmel W. Choi, Victor M. Castro, H. Lester Kirchner, Christopher F. Chabris, Lea K. Davis, Jordan W. Smoller

**Author notes:** Corresponding Author: Colin G. Walsh, 2525 West End Ave Suite 1475, Nashville, TN 37203.

## Abstract

Bipolar disorder is a leading contributor to disability, premature mortality, and suicide. Early identification of risk for bipolar disorder using generalizable predictive models trained on diverse cohorts around the United States could improve targeted assessment of high risk individuals, reduce misdiagnosis, and improve the allocation of limited mental health resources.

This observational case-control study intended to develop and validate generalizable predictive models of bipolar disorder as part of the multisite, multinational PsycheMERGE Consortium across diverse and large biobanks with linked electronic health records (EHRs) from three academic medical centers: in the Northeast (Massachusetts General Brigham), the Mid-Atlantic (Geisinger) and the Mid-South (Vanderbilt University Medical Center).

Predictive models were developed and validated with multiple algorithms at each study site: random forests, gradient boosting machines, penalized regression, including stacked ensemble learning algorithms combining them. Predictors were limited to widely available EHR-based features agnostic to a common data model including demographics, diagnostic codes, and medications. The main study outcome was bipolar disorder diagnosis as defined by the International Cohort Collection for Bipolar Disorder, 2015.

In total, the study included records for 3,529,569 patients including 12,533 cases (0.3%) of bipolar disorder. After internal and external validation, algorithms demonstrated optimal performance in their respective development sites. The stacked ensemble achieved the best combination of overall discrimination (AUC = 0.82 - 0.87) and calibration performance with positive predictive values above 5% in the highest risk quantiles at all three study sites.

In conclusion, generalizable predictive models of risk for bipolar disorder can be feasibly developed across diverse sites to enable precision medicine. Comparison of a range of machine learning methods indicated that an ensemble approach provides the best performance overall but required local retraining. These models will be disseminated via the PsycheMERGE Consortium website.
