## Supplemental Table for "Development and Multi-Site External Validation of a Generalizable Risk Prediction Model for Bipolar Disorder"

### Sheet: NPJ_BipolarRiskValidation_eSupp
Predictor	Category	Rank (1-50), GBM	Rank (1-50), Ridge	Rank (1-50), RF
Age in Years	Demographics	2	1771	1
Mood disorders [657]	Diagnostic Codes, CCS Level 2	1	437	2
Symptoms; signs; and ill-defined conditions	Diagnostic Codes, CCS Level 2	188	1685	3
Anxiety disorders [651]	Diagnostic Codes, CCS Level 2	10	817	4
Factors influencing health care	Diagnostic Codes, CCS Level 2	4	1369	5
Substance-related disorders [661]	Diagnostic Codes, CCS Level 2	4	699	6
acetaminophen	Medications, RXNORM	47	1260	7
Diseases of the heart	Diagnostic Codes, CCS Level 2	80	1748	8
Spondylosis; intervertebral disc disorders; other back problems [205.]	Diagnostic Codes, CCS Level 2	103	1574	9
Other injuries and conditions due to external causes [244.]	Diagnostic Codes, CCS Level 2	305	1234	10
Viral infection	Diagnostic Codes, CCS Level 2	13	1175	11
Non-traumatic joint disorders	Diagnostic Codes, CCS Level 2	131	1751	12
Other lower respiratory disease [133.]	Diagnostic Codes, CCS Level 2	188	1781	13
Diseases of the urinary system	Diagnostic Codes, CCS Level 2	103	1784	14
Other connective tissue disease [211.]	Diagnostic Codes, CCS Level 2	131	1780	15
Diseases of female genital organs	Diagnostic Codes, CCS Level 2	59	1627	16
lamotrigine	Medications, RXNORM	4	72	17
Respiratory infections	Diagnostic Codes, CCS Level 2	131	1664	18
hydrocodone	Medications, RXNORM	20	N/A	19
Attention deficit conduct and disruptive behavior disorders [652]	Diagnostic Codes, CCS Level 2	103	991	20
Other nervous system disorders [95.]	Diagnostic Codes, CCS Level 2	305	1592	21
Immunizations and screening for infectious disease [10.]	Diagnostic Codes, CCS Level 2	7	1461	22
sodium chloride	Medications, RXNORM	131	952	23
Headache; including migraine [84.]	Diagnostic Codes, CCS Level 2	188	1429	24
Hypertension	Diagnostic Codes, CCS Level 2	47	1588	25
Alcohol-related disorders [660]	Diagnostic Codes, CCS Level 2	103	647	26
Other gastrointestinal disorders [155.]	Diagnostic Codes, CCS Level 2	80	1661	27
Sprains and strains [232.]	Diagnostic Codes, CCS Level 2	80	1153	28
Suicide and intentional self-inflicted injury [662]	Diagnostic Codes, CCS Level 2	18	586	29
Other nutritional; endocrine; and metabolic disorders [58.]	Diagnostic Codes, CCS Level 2	103	1722	30
morphine	Medications, RXNORM	47	1115	31
Fractures	Diagnostic Codes, CCS Level 2	305	1789	32
Eye disorders	Diagnostic Codes, CCS Level 2	305	1291	33
Superficial injury; contusion [239.]	Diagnostic Codes, CCS Level 2	59	844	34
Race (White, Black, Asian, Other, or Unknown)	Demographics	304	749	35
Other upper respiratory disease [134.]	Diagnostic Codes, CCS Level 2	131	1381	36
Schizophrenia and other psychotic disorders [659]	Diagnostic Codes, CCS Level 2	15	489	37
Other skin disorders [200.]	Diagnostic Codes, CCS Level 2	23	1506	38
ondansetron	Medications, RXNORM	80	1169	39
Ear conditions	Diagnostic Codes, CCS Level 2	131	1486	40
ibuprofen	Medications, RXNORM	59	1540	41
Upper gastrointestinal disorders	Diagnostic Codes, CCS Level 2	305	1694	42
quetiapine	Medications, RXNORM	10	97	43
Miscellaneous mental health disorders [670] / Miscellaneous mental disorders [670]	Diagnostic Codes, CCS Level 2	36	1179	44
Impulse control disorders not elsewhere classified [656]	Diagnostic Codes, CCS Level 2	103	840	45
promethazine	Medications, RXNORM	188	890	46
Sex (Male, Female, or Unknown)	Demographics	36	691	47
lorazepam	Medications, RXNORM	36	1252	48
Skin and subcutaneous tissue infections [197.]	Diagnostic Codes, CCS Level 2	131	1237	49
Disorders of teeth and jaw [136.]	Diagnostic Codes, CCS Level 2	305	970	50
Epilepsy; convulsions [83.]	Diagnostic Codes, CCS Level 2	18	1200	51
oxycodone	Medications, RXNORM	36	1742	52
Adjustment disorders [650]	Diagnostic Codes, CCS Level 2	15	607	53
Disorders of lipid metabolism [53.]	Diagnostic Codes, CCS Level 2	36	1514	54
olanzapine	Medications, RXNORM	23	293	62
aripiprazole	Medications, RXNORM	13	119	63
Screening and history of mental health and substance abuse codes [663]	Diagnostic Codes, CCS Level 2	15	1230	64
trazodone	Medications, RXNORM	36	701	66
Normal pregnancy and/or delivery [196.]	Diagnostic Codes, CCS Level 2	36	1818	70
lithium carbonate	Medications, RXNORM	8	N/A	82
hydromorphone	Medications, RXNORM	23	1762	84
risperidone	Medications, RXNORM	8	112	89
gabapentin	Medications, RXNORM	47	1407	91
famotidine	Medications, RXNORM	23	1346	94
docusate	Medications, RXNORM	47	1332	104
nicotine	Medications, RXNORM	31	728	107
lidocaine	Medications, RXNORM	12	1331	108
hydroxyzine	Medications, RXNORM	20	1560	110
Abdominal hernia [143.]	Diagnostic Codes, CCS Level 2	31	1666	114
venlafaxine	Medications, RXNORM	47	516	119
simethicone	Medications, RXNORM	23	1205	125
zolpidem	Medications, RXNORM	23	1255	133
naproxen	Medications, RXNORM	47	1593	149
prednisone	Medications, RXNORM	23	1733	153
dexamethasone	Medications, RXNORM	31	1123	204
pseudoephedrine	Medications, RXNORM	36	702	206
metoclopramide	Medications, RXNORM	47	1351	224
cephalexin	Medications, RXNORM	36	1828	226
salmeterol	Medications, RXNORM	47	486	270
sumatriptan	Medications, RXNORM	31	1713	281
atorvastatin	Medications, RXNORM	36	1430	308
oseltamivir	Medications, RXNORM	31	892	339
droperidol	Medications, RXNORM	103	30	372
asenapine	Medications, RXNORM	N/A	48	390
medroxyprogesterone	Medications, RXNORM	36	594	392
bupivacaine	Medications, RXNORM	47	1067	619
telithromycin	Medications, RXNORM	305	13	706
gadobutrol	Medications, RXNORM	20	599	898
camphor	Medications, RXNORM	305	28	916
nabumetone	Medications, RXNORM	47	1290	936
rofecoxib	Medications, RXNORM	103	46	995
cefprozil	Medications, RXNORM	47	1066	999
valdecoxib	Medications, RXNORM	305	32	1112
methyltestosterone	Medications, RXNORM	305	38	1233
ergotamine	Medications, RXNORM	N/A	33	1241
pentobarbital	Medications, RXNORM	N/A	42	1303
hepatitis B immune globulin	Medications, RXNORM	N/A	25	1350
rimantadine	Medications, RXNORM	N/A	29	1402
metaproterenol	Medications, RXNORM	N/A	45	1455
gentian violet	Medications, RXNORM	N/A	3	1477
yohimbine	Medications, RXNORM	N/A	27	1548
nedocromil	Medications, RXNORM	N/A	19	1654
manganese	Medications, RXNORM	N/A	2	1672
streptokinase	Medications, RXNORM	N/A	5	1672
trimipramine	Medications, RXNORM	N/A	7	1672
interferon alfa-2a	Medications, RXNORM	N/A	8	1672
muromonab-CD3	Medications, RXNORM	N/A	14	1672
hydrochloric acid	Medications, RXNORM	N/A	16	1672
flaxseed extract	Medications, RXNORM	N/A	20	1672
fomepizole	Medications, RXNORM	N/A	31	1672
amyl nitrite	Medications, RXNORM	N/A	34	1672
maprotiline	Medications, RXNORM	N/A	36	1672
stanozolol	Medications, RXNORM	N/A	37	1672
levoleucovorin	Medications, RXNORM	N/A	40	1672
daclizumab	Medications, RXNORM	N/A	43	1672
loracarbef	Medications, RXNORM	N/A	47	1672
clemastine / phenylpropanolamine	Medications, RXNORM	N/A	1	N/A
mumps skin test antigen	Medications, RXNORM	N/A	4	N/A
reteplase	Medications, RXNORM	N/A	6	N/A
chlorpheniramine / ibuprofen / pseudoephedrine	Medications, RXNORM	N/A	9	N/A
codeine / iodinated glycerol	Medications, RXNORM	N/A	10	N/A
erythromycin / sulfisoxazole	Medications, RXNORM	N/A	11	N/A
trandolapril / verapamil	Medications, RXNORM	N/A	12	N/A
codeine / guaifenesin / pseudoephedrine	Medications, RXNORM	N/A	15	N/A
tubocurarine	Medications, RXNORM	N/A	17	N/A
clavulanate / ticarcillin	Medications, RXNORM	N/A	18	N/A
dalfopristin / quinupristin	Medications, RXNORM	N/A	21	N/A
mivacurium chloride	Medications, RXNORM	N/A	22	N/A
guaifenesin / phenylpropanolamine	Medications, RXNORM	N/A	23	N/A
aspirin / caffeine / propoxyphene	Medications, RXNORM	N/A	24	N/A
carboxymethylcellulose / glycerin	Medications, RXNORM	N/A	26	N/A
danaparoid	Medications, RXNORM	N/A	35	N/A
abacavir / lamivudine / zidovudine	Medications, RXNORM	N/A	39	N/A
dienogest / estradiol	Medications, RXNORM	N/A	41	N/A
brompheniramine / phenylpropanolamine	Medications, RXNORM	N/A	44	N/A
ifosfamide / mesna	Medications, RXNORM	N/A	49	N/A
acrivastine / pseudoephedrine	Medications, RXNORM	N/A	50	N/A
ioversol	Medications, RXNORM	2	N/A	N/A
varicella zoster virus glycoprotein E	Medications, RXNORM	23	N/A	N/A
